# A translational multimodal machine-learning prototype predicting valproate response in epilepsy treatment

**DOI:** 10.1101/2025.08.21.25332294

**Authors:** Simeon Platte, Afsheen Kumar, Giorgia Guerini, Massimo Pandolfo, Denise Haslinger, Colin B. Josephson, Guillermo Delgado-García, Navprabhjot Kaur, Michaela-Pauline Lux, Heiko Stempfle, Chantal Depondt, Reetta Kälviäinen, Felix Rosenow, Sophie von Brauchitsch, Karl Martin Klein, Andreas G. Chiocchetti

**Author notes:** **Funding:** RAISE-GENIC; EU-AIMS2-Trials, R2D2-MH.

## Abstract

Epilepsy affects around 1% of the global population and often requires long-term treatment with antiseizure medications (ASMs). However, the current treatment strategy is based on clinical acumen and trial and error, resulting in only about 50% of patients remaining seizure-free for at least 12 months with first-line ASMs. Valproic acid (VPA) is a commonly prescribed first-line ASM, yet <50% of patients experience inadequate seizure control (ISC) or unacceptable adverse reactions (UARs), necessitating discontinuation. We developed a predictive algorithm to support VPA treatment decisions in eligible epilepsy patients integrating in-vitro data, genetic data and previous knowledge. Our approach is based on genetic variations in genes associated with VPA pharmacodynamics and -kinetics, as well as the response of human neurons to VPA (*in-vitro*). The multimodal pipeline integrates patients’ common and rare genetic variants of genes related to these pathways. The feature engineering pipeline was trained and tested on a multi-ethnic external dataset and the final classifier trained and tested on the Epi25 cohort of patients. The proof-of-concept validation was performed in an independently collected cohort and confirmed the potential to predict VPA treatment response. Overall performance was modest. However, prediction accuracy and the high negative predictive value highlight the potential for clinical values. We estimated a significant reduction in the time to successful treatment, decreasing both patient burden and overall healthcare costs. While our prototype is not yet at a clinically-ready stage and the need for SNP and WES data is limiting feasibility, the results suggest that a translational biomarker-based algorithm is promising in personalizing epilepsy treatment with VPA, shifting away from the one-size-fits-all approach. This could enhance treatment efficacy, reduce ISC and UARs, and improve patients’ quality of life by shortening the time to achieve seizure freedom.
