## Supplementary Table S02 for "A translational multimodal machine-learning prototype predicting valproate response in epilepsy treatment"

### Sheet: Sheet1
Clinical Variable	Type of Assessment	Description	Possible Values / Range	Subtype Sources	Matched Source Var(s)	Retained after QC & MICE	Selected in any classifier model
absence_seizures_combined		Absence seizures; See ILAE definition: https://www.epilepsydiagnosis.org/seizure/absence-typical-overview.html	0 = Absent | 1 = Present	EE; GGE/Mixed	absence_seizures	X
additional_epileptiform_eeg_findings_0		No additional EEG findings	0 = Absent | 1 = Present	EE	eeg_findings_1; eeg_findings_1_epicom; eeg_findings_1_focal; eeg_findings_1_gsw; eeg_findings_2; eeg_findings_2_epicom; eeg_findings_2_focal; eeg_findings_2_gsw; eeg_findings_3; eeg_findings_3_epicom; eeg_findings_3_focal; eeg_findings_3_gsw	X
additional_epileptiform_eeg_findings_13		EEG finding: Generalized paroxysmal fast activity (GPFA)	0 = Absent | 1 = Present	EE	eeg_findings_1; eeg_findings_2; eeg_findings_3	X
additional_epileptiform_eeg_findings_14		EEG finding: Continuous Spike and Wave in slow-wave Sleep (CSWS)	0 = Absent | 1 = Present	EE	eeg_findings_1; eeg_findings_2; eeg_findings_3	X
additional_epileptiform_eeg_findings_31		EEG finding: Burst suppression	0 = Absent | 1 = Present	EE	eeg_findings_1; eeg_findings_2; eeg_findings_3
additional_epileptiform_eeg_findings_32		EEG finding: Classic hypsarrhythmia	0 = Absent | 1 = Present	EE	eeg_findings_1; eeg_findings_2; eeg_findings_3
additional_epileptiform_eeg_findings_33		EEG finding: Hypsarrhythmia variant	0 = Absent | 1 = Present	EE	eeg_findings_1; eeg_findings_2; eeg_findings_3
additional_epileptiform_eeg_findings_99		Multiple additional EEG findings	0 = Absent | 1 = Present	EE	eeg_findings_1; eeg_findings_1_epicom; eeg_findings_1_focal; eeg_findings_1_gsw; eeg_findings_2; eeg_findings_2_epicom; eeg_findings_2_focal; eeg_findings_2_gsw; eeg_findings_3; eeg_findings_3_epicom; eeg_findings_3_focal; eeg_findings_3_gsw;
age_onset_overall		Age (years) at first occurrence (overall)		EE; Focal; GGE/Mixed	absence_age_onset; atonic_age_onset; atypical_absence_age_onset; aura_age_onset; bilateral_age_onset; bilateral_clonic_age_onset; dyscognitive_age_onset; febclassic_age_onset; febprov_age_onset; focal_age_onset; generalized_age_onset; hemiclonic_age_onset; myoclonic_age_onset; other_age_onset; se_con_age_onset; se_non_age_onset; spasms_age_onset; tonic_age_onset; unclassified_age_onset	X	X
atonic_seizures_combined		Atonic seizures; See ILAE definition: https://www.epilepsydiagnosis.org/seizure/atonic-overview.html	0 = Absent | 1 = Present	EE; GGE/Mixed	atonic_seizures	X
atypical_absence_seizures_combined		Atypical Absence seizures; See ILAE definition: https://www.epilepsydiagnosis.org/seizure/absence-atypical-overview.html	0 = Absent | 1 = Present	EE; GGE/Mixed	atypical_absence_seizures	X
autism_combined		Autism spectrum disorder	0 = Absent | 1 = Present	EE; Focal; GGE/Mixed	autism	X
bilateral_seizures_combined		Bilateral convulsive seizures; See ILAE definition: https://www.epilepsydiagnosis.org/seizure/motor-overview, focal seizure evolving to a bilateral convulsion section	0 = Absent | 1 = Present	Focal; GGE/Mixed	bilateral_seizures	X	X
epileptiform_unspecified		EEG finding: Unspecified epileptiform discharges	0 = Absent | 1 = Present			X	X
fever_related_seizures_combined		Febrile seizures Seizure of any type (or unknown type) provoked by a documented fever of >38°C/100.4°F	0 = Absent | 1 = Present	EE; Focal; GGE/Mixed	febrile_seizures	X
focal_epileptiform_discharges		EEG finding: Focal or multi-focal epileptiform discharges	0 = Absent | 1 = Present	Focal	eeg_findings_1; eeg_findings_1_focal; eeg_findings_1_gsw	X
focal_seizures_combined		Focal seizure types, including focal seizures that do not fit the criteria for an aura or focal dyscognitive seizure or are of unknown type. A focal clonic seizure with retained awareness can be included here.	0 = Absent | 1 = Present	Focal	other_focal_seizures	X	X
sex		Sex	0 = Male | 1 = Female	EE; Focal; GGE/Mixed	sex	X
generalized_epileptiform_discharges_.		EEG info was missing	0 = Absent | 1 = Present	GGE/Mixed	eeg_findings_1; eeg_findings_1_epicom; eeg_findings_1_focal; eeg_findings_1_gsw	X
generalized_epileptiform_discharges_0		EEG finding: No generalized epileptiform discharges	0 = Absent | 1 = Present	GGE/Mixed	eeg_findings_1; eeg_findings_1_epicom; eeg_findings_1_focal; eeg_findings_1_gsw	X
generalized_epileptiform_discharges_11		EEG finding: Generalized spike and wave	0 = Absent | 1 = Present	GGE/Mixed	eeg_findings_1	X
generalized_epileptiform_discharges_12		EEG finding: Generalized polyspike and wave	0 = Absent | 1 = Present	GGE/Mixed	eeg_findings_1	X
generalized_epileptiform_discharges_18		EEG finding: Generalized epileptiform unspecified	0 = Absent | 1 = Present	GGE/Mixed	eeg_findings_1	X
generalized_seizures_combined		Generalized Tonic-Clonic; See ILAE definition: https://www.epilepsydiagnosis.org/seizure/convulsive-overview.html	0 = Absent | 1 = Present	GGE/Mixed	generalized_seizures	X	X
imaging_combined_1		Normal	0 = Absent | 1 = Present	EE	neuroimaging_findings_1	X	X
imaging_combined_100		Hippocampal sclerosis	0 = Absent | 1 = Present	EE	neuroimaging_findings_1; neuroimaging_findings_2; neuroimaging_findings_3	X	X
imaging_combined_101		Traumatic Brain Injury	0 = Absent | 1 = Present	EE	neuroimaging_findings_1; neuroimaging_findings_2; neuroimaging_findings_3	X
imaging_combined_2		Abnormal	0 = Absent | 1 = Present	EE	neuroimaging_findings_1; neuroimaging_findings_2; neuroimaging_findings_3	X
imaging_combined_200		Malformation: Double Cortex	0 = Absent | 1 = Present	EE	neuroimaging_findings_1; neuroimaging_findings_2; neuroimaging_findings_3	X
imaging_combined_201		Malformation: Focal Cortical Dysplasia	0 = Absent | 1 = Present	EE	neuroimaging_findings_1; neuroimaging_findings_2; neuroimaging_findings_3	X
imaging_combined_202		Malformation: Hemimegaencephaly	0 = Absent | 1 = Present	EE	neuroimaging_findings_1; neuroimaging_findings_2; neuroimaging_findings_3	X
imaging_combined_203		Malformation: Heterotopia	0 = Absent | 1 = Present	EE	neuroimaging_findings_1; neuroimaging_findings_2; neuroimaging_findings_3	X
imaging_combined_204		Malformation: Hypothalamic Hamartoma	0 = Absent | 1 = Present	EE	neuroimaging_findings_1; neuroimaging_findings_2; neuroimaging_findings_3	X
imaging_combined_205		Malformation: Lissencephaly	0 = Absent | 1 = Present	EE	neuroimaging_findings_1; neuroimaging_findings_2; neuroimaging_findings_3
imaging_combined_206		Malformation: Peri-ventricular nodular heterotopia	0 = Absent | 1 = Present	EE	neuroimaging_findings_1; neuroimaging_findings_2; neuroimaging_findings_3	X
imaging_combined_207		Malformation: Polymicrogyria	0 = Absent | 1 = Present	EE	neuroimaging_findings_1; neuroimaging_findings_2; neuroimaging_findings_3	X
imaging_combined_208		Malformation: Schizencephaly	0 = Absent | 1 = Present	EE	neuroimaging_findings_1; neuroimaging_findings_2; neuroimaging_findings_3	X
imaging_combined_209		Malformations: Corpus callosum agenesis/dysplasia	0 = Absent | 1 = Present	EE	neuroimaging_findings_1; neuroimaging_findings_2; neuroimaging_findings_3
imaging_combined_210		Malformations: other	0 = Absent | 1 = Present	EE	neuroimaging_findings_1; neuroimaging_findings_2; neuroimaging_findings_3
imaging_combined_211		Malformations: Pachygyria	0 = Absent | 1 = Present	EE	neuroimaging_findings_1; neuroimaging_findings_2; neuroimaging_findings_3
imaging_combined_212		Malformations: Septo-optic dysplasia	0 = Absent | 1 = Present	EE	neuroimaging_findings_1; neuroimaging_findings_2; neuroimaging_findings_3
imaging_combined_213		Complex Malformations (newly added)	0 = Absent | 1 = Present	EE	neuroimaging_findings_1; neuroimaging_findings_2; neuroimaging_findings_3
imaging_combined_300		Benign Tumor: DNET	0 = Absent | 1 = Present	EE	neuroimaging_findings_1; neuroimaging_findings_2; neuroimaging_findings_3	X
imaging_combined_301		Benign Tumor: Ganglioglioma	0 = Absent | 1 = Present	EE	neuroimaging_findings_1; neuroimaging_findings_2; neuroimaging_findings_3	X
imaging_combined_302		Benign Tumor: unknown	0 = Absent | 1 = Present	EE	neuroimaging_findings_1; neuroimaging_findings_2; neuroimaging_findings_3	X
imaging_combined_400		Vascular and/or ischemic abnormalities: cerebral angioma	0 = Absent | 1 = Present	EE	neuroimaging_findings_1; neuroimaging_findings_2; neuroimaging_findings_3	X
imaging_combined_401		Vascular and/or ischemic abnormalities: hemorrhage	0 = Absent | 1 = Present	EE	neuroimaging_findings_1; neuroimaging_findings_2; neuroimaging_findings_3
imaging_combined_402		Vascular and/or ischemic abnormalities: hypoxic ischemic injury	0 = Absent | 1 = Present	EE	neuroimaging_findings_1; neuroimaging_findings_2; neuroimaging_findings_3
imaging_combined_403		Vascular and/or ischemic abnormalities: ischemic stroke	0 = Absent | 1 = Present	EE	neuroimaging_findings_1; neuroimaging_findings_2; neuroimaging_findings_3
imaging_combined_404		Vascular and/or ischemic abnormalities: Periventricular leukomalacia	0 = Absent | 1 = Present	EE	neuroimaging_findings_1; neuroimaging_findings_2; neuroimaging_findings_3
imaging_combined_500		Non-specific abnormality, please specify	0 = Absent | 1 = Present	EE	neuroimaging_findings_1; neuroimaging_findings_2; neuroimaging_findings_3	X	X
imaging_combined_501		Other: please specify	0 = Absent | 1 = Present	EE	neuroimaging_findings_1; neuroimaging_findings_2; neuroimaging_findings_3	X
imaging_combined_502		Other: Atrophy	0 = Absent | 1 = Present	EE	neuroimaging_findings_1; neuroimaging_findings_2; neuroimaging_findings_3	X
imaging_combined_503		Other: Hydrocephalus	0 = Absent | 1 = Present	EE	neuroimaging_findings_1; neuroimaging_findings_2; neuroimaging_findings_3
imaging_combined_504		Other: Porencephaly	0 = Absent | 1 = Present	EE	neuroimaging_findings_1; neuroimaging_findings_2; neuroimaging_findings_3
intellectual_disability_combined		Intellectual Disability	0 = Absent | 1 = Present	EE; Focal; GGE/Mixed	intellectual_disability	X
myoclonic_seizures_combined		Myoclonic seizures; See ILAE definition: https://www.epilepsydiagnosis.org/seizure/myoclonic-overview.html	0 = Absent | 1 = Present	EE; GGE/Mixed	myoclonic_seizures	X
other_seizures_combined		Other seizure types	0 = Absent | 1 = Present	EE; Focal; GGE/Mixed	other_seizures	X
patient_age		Age (years) at date of phenotyping		EE; Focal; GGE/Mixed	absence_age_last; atonic_age_last; atypical_absence_age_last; aura_age_last; bilateral_age_last; bilateral_clonic_age_last; dyscognitive_age_last; febclassic_age_last; febprov_age_last; focal_age_last; generalized_age_last; hemiclonic_age_last; myoclonic_age_last; other_age_last; se_con_age_last; se_non_age_last; spasms_age_last; tonic_age_last; unclassified_age_last	X
drug_resistant_combined		Drug resistant: Failure of adequate trials of two tolerated and appropriately chosen and used AED schedules (whether as monotherapies or in combination) to achieve sustained seizure freedom (see Kwan, P. et al, Epilepsia 2010: http://dx.doi.org/10.1111/j.1528-1167.2009.02397.x)	0 = Absent | 1 = Present	EE; Focal; GGE/Mixed	pharmacoresistant	X
photoparoxysmal_reaction		Photoparoxysmal response	0 = Absent | 1 = Present	EE; Focal; GGE/Mixed	eeg_findings_ppr_1; eeg_findings_ppr_2; eeg_findings_ppr_3; type_of_ppr_1; type_of_ppr_2; type_of_ppr_3	X
psychosis_combined		Psychosis	0 = Absent | 1 = Present	EE; Focal; GGE/Mixed	psychosis	X
spasms_seizures		Infantile/epileptic spasms; See ILAE Definition: https://www.epilepsydiagnosis.org/syndrome/epileptic-spasms-overview.html	0 = Absent | 1 = Present	EE	spasms_seizures	X
tonic_seizures_combined		Tonic seizure; See ILAE definition: https://www.epilepsydiagnosis.org/seizure/tonic-overview.html	0 = Absent | 1 = Present	EE; GGE/Mixed	tonic_seizures	X
