## Supplementary Table S03 for "A translational multimodal machine-learning prototype predicting valproate response in epilepsy treatment"

### Sheet: Overview_AE_hypergrid
	hyperparam	n_values	values	description
varied in grid	activation_bneck	2	LeakyReLU, sigmoid	bottleneck layer activation function
	activation_last	2	linear, sigmoid	output layer activation function
	ae_layers	3	1, 2, 3	architecture depths: number of hidden layers around bottleneck layer
	dropout_rate	3	0, 0.2, 0.5	rate of input layer random dropout
stable over grid	max_bneck_size	1	0.1	number of units in bottleneck layer relative to input layer size
	activation	1	LeakyReLU	activation function (except bottleneck and output layer)
	epochs	1	50	maximum number of epochs trained in gridsearch (early stopping if no improvement for 10 epochs)
	loss	1	mean squared error	loss function
	optimizer	1	Adam	optimizer
	batch_size	1	32	training batch size
	Cross-validation	1	3	number of folds in (stratified) Kfold cross-validation
final model	epochs	1	500	maximum number of training epochs best gridsearch model (early stopping if no improvement for 10 epochs)
	train-test-split	1	0.8	size of training vs. hold-out sample for validation of final model

### Sheet: Results_AE_GS_1
model_n	activation	activation_bneck	activation_last	n_ae_layers	batch_size	dropout_rate	max_epochs	loss	max_bneck_size	optimizer	mean_test_score
0	LeakyReLU	LeakyReLU	sigmoid	1	32	0	50	mean_squared_error	0.1	Adam	-0.0383688
1	LeakyReLU	LeakyReLU	sigmoid	1	32	0.2	50	mean_squared_error	0.1	Adam	-0.0402597
9	LeakyReLU	LeakyReLU	linear	1	32	0	50	mean_squared_error	0.1	Adam	-0.0427292
18	LeakyReLU	sigmoid	sigmoid	1	32	0	50	mean_squared_error	0.1	Adam	-0.0436415
27	LeakyReLU	sigmoid	linear	1	32	0	50	mean_squared_error	0.1	Adam	-0.044003
2	LeakyReLU	LeakyReLU	sigmoid	1	32	0.5	50	mean_squared_error	0.1	Adam	-0.0447691
10	LeakyReLU	LeakyReLU	linear	1	32	0.2	50	mean_squared_error	0.1	Adam	-0.0459963
19	LeakyReLU	sigmoid	sigmoid	1	32	0.2	50	mean_squared_error	0.1	Adam	-0.0465069
3	LeakyReLU	LeakyReLU	sigmoid	2	32	0	50	mean_squared_error	0.1	Adam	-0.0465485
4	LeakyReLU	LeakyReLU	sigmoid	2	32	0.2	50	mean_squared_error	0.1	Adam	-0.0468942
28	LeakyReLU	sigmoid	linear	1	32	0.2	50	mean_squared_error	0.1	Adam	-0.0480796
5	LeakyReLU	LeakyReLU	sigmoid	2	32	0.5	50	mean_squared_error	0.1	Adam	-0.0490166
12	LeakyReLU	LeakyReLU	linear	2	32	0	50	mean_squared_error	0.1	Adam	-0.0490876
20	LeakyReLU	sigmoid	sigmoid	1	32	0.5	50	mean_squared_error	0.1	Adam	-0.0499816
13	LeakyReLU	LeakyReLU	linear	2	32	0.2	50	mean_squared_error	0.1	Adam	-0.0504244
11	LeakyReLU	LeakyReLU	linear	1	32	0.5	50	mean_squared_error	0.1	Adam	-0.0516816
14	LeakyReLU	LeakyReLU	linear	2	32	0.5	50	mean_squared_error	0.1	Adam	-0.0534641
30	LeakyReLU	sigmoid	linear	2	32	0	50	mean_squared_error	0.1	Adam	-0.0538851
6	LeakyReLU	LeakyReLU	sigmoid	3	32	0	50	mean_squared_error	0.1	Adam	-0.0544892
15	LeakyReLU	LeakyReLU	linear	3	32	0	50	mean_squared_error	0.1	Adam	-0.0547062
7	LeakyReLU	LeakyReLU	sigmoid	3	32	0.2	50	mean_squared_error	0.1	Adam	-0.054744
16	LeakyReLU	LeakyReLU	linear	3	32	0.2	50	mean_squared_error	0.1	Adam	-0.0548326
8	LeakyReLU	LeakyReLU	sigmoid	3	32	0.5	50	mean_squared_error	0.1	Adam	-0.0555775
29	LeakyReLU	sigmoid	linear	1	32	0.5	50	mean_squared_error	0.1	Adam	-0.0560785
31	LeakyReLU	sigmoid	linear	2	32	0.2	50	mean_squared_error	0.1	Adam	-0.0562046
17	LeakyReLU	LeakyReLU	linear	3	32	0.5	50	mean_squared_error	0.1	Adam	-0.0581865
34	LeakyReLU	sigmoid	linear	3	32	0.2	50	mean_squared_error	0.1	Adam	-0.0611184
33	LeakyReLU	sigmoid	linear	3	32	0	50	mean_squared_error	0.1	Adam	-0.0614213
32	LeakyReLU	sigmoid	linear	2	32	0.5	50	mean_squared_error	0.1	Adam	-0.0625322
35	LeakyReLU	sigmoid	linear	3	32	0.5	50	mean_squared_error	0.1	Adam	-0.0658652
26	LeakyReLU	sigmoid	sigmoid	3	32	0.5	50	mean_squared_error	0.1	Adam	-0.0731251
25	LeakyReLU	sigmoid	sigmoid	3	32	0.2	50	mean_squared_error	0.1	Adam	-0.0731366
22	LeakyReLU	sigmoid	sigmoid	2	32	0.2	50	mean_squared_error	0.1	Adam	-0.0732324
23	LeakyReLU	sigmoid	sigmoid	2	32	0.5	50	mean_squared_error	0.1	Adam	-0.073253
21	LeakyReLU	sigmoid	sigmoid	2	32	0	50	mean_squared_error	0.1	Adam	-0.0732635
24	LeakyReLU	sigmoid	sigmoid	3	32	0	50	mean_squared_error	0.1	Adam	-0.0945348

### Sheet: Results_AE_GS_2
model_n	mean_test_score	activation	activation_bneck	activation_last	n_ae_layers	batch_size	dropout_rate	max_epochs	loss	max_bneck_size	optimizer
0-0	-0.132391	LeakyReLU	LeakyReLU	sigmoid	1	32	0	50	mean_squared_error	0.1	Adam
0-1	-0.0806169	LeakyReLU	LeakyReLU	linear	1	32	0	50	mean_squared_error	0.1	Adam
0-2	-0.0708658	LeakyReLU	sigmoid	sigmoid	1	32	0	50	mean_squared_error	0.1	Adam
0-3	-0.0721099	LeakyReLU	sigmoid	linear	1	32	0	50	mean_squared_error	0.1	Adam
1-0	-0.130715	LeakyReLU	LeakyReLU	sigmoid	2	32	0	50	mean_squared_error	0.1	Adam
1-1	-251.714	LeakyReLU	LeakyReLU	linear	2	32	0	50	mean_squared_error	0.1	Adam
1-2	-0.135459	LeakyReLU	sigmoid	sigmoid	2	32	0	50	mean_squared_error	0.1	Adam
1-3	-1.94892	LeakyReLU	sigmoid	linear	2	32	0	50	mean_squared_error	0.1	Adam
2-0	-0.130275	LeakyReLU	LeakyReLU	sigmoid	3	32	0	50	mean_squared_error	0.1	Adam
2-1	-1.87358e+09	LeakyReLU	LeakyReLU	linear	3	32	0	50	mean_squared_error	0.1	Adam
2-2	-0.134478	LeakyReLU	sigmoid	sigmoid	3	32	0	50	mean_squared_error	0.1	Adam
2-3	-0.16339	LeakyReLU	sigmoid	linear	3	32	0	50	mean_squared_error	0.1	Adam
3-0	-0.132412	LeakyReLU	LeakyReLU	sigmoid	1	32	0.2	50	mean_squared_error	0.1	Adam
3-1	-0.371204	LeakyReLU	LeakyReLU	linear	1	32	0.2	50	mean_squared_error	0.1	Adam
3-2	-0.0945745	LeakyReLU	sigmoid	sigmoid	1	32	0.2	50	mean_squared_error	0.1	Adam
3-3	-0.072262	LeakyReLU	sigmoid	linear	1	32	0.2	50	mean_squared_error	0.1	Adam
4-0	-0.131057	LeakyReLU	LeakyReLU	sigmoid	2	32	0.2	50	mean_squared_error	0.1	Adam
4-1	-7664.76	LeakyReLU	LeakyReLU	linear	2	32	0.2	50	mean_squared_error	0.1	Adam
4-2	-0.135552	LeakyReLU	sigmoid	sigmoid	2	32	0.2	50	mean_squared_error	0.1	Adam
4-3	-0.0735985	LeakyReLU	sigmoid	linear	2	32	0.2	50	mean_squared_error	0.1	Adam
5-0	-0.132482	LeakyReLU	LeakyReLU	sigmoid	3	32	0.2	50	mean_squared_error	0.1	Adam
5-1	-7.44121e+07	LeakyReLU	LeakyReLU	linear	3	32	0.2	50	mean_squared_error	0.1	Adam
5-2	-0.133174	LeakyReLU	sigmoid	sigmoid	3	32	0.2	50	mean_squared_error	0.1	Adam
5-3	-6.4332	LeakyReLU	sigmoid	linear	3	32	0.2	50	mean_squared_error	0.1	Adam
6-0	-0.131556	LeakyReLU	LeakyReLU	sigmoid	1	32	0.5	50	mean_squared_error	0.1	Adam
6-1	-0.139002	LeakyReLU	LeakyReLU	linear	1	32	0.5	50	mean_squared_error	0.1	Adam
6-2	-0.0708756	LeakyReLU	sigmoid	sigmoid	1	32	0.5	50	mean_squared_error	0.1	Adam
6-3	-0.0722526	LeakyReLU	sigmoid	linear	1	32	0.5	50	mean_squared_error	0.1	Adam
7-0	-0.130922	LeakyReLU	LeakyReLU	sigmoid	2	32	0.5	50	mean_squared_error	0.1	Adam
7-1	-12394.9	LeakyReLU	LeakyReLU	linear	2	32	0.5	50	mean_squared_error	0.1	Adam
7-2	-0.135477	LeakyReLU	sigmoid	sigmoid	2	32	0.5	50	mean_squared_error	0.1	Adam
7-3	-0.0705121	LeakyReLU	sigmoid	linear	2	32	0.5	50	mean_squared_error	0.1	Adam
8-0	-0.129313	LeakyReLU	LeakyReLU	sigmoid	3	32	0.5	50	mean_squared_error	0.1	Adam
8-1	-2.5969e+08	LeakyReLU	LeakyReLU	linear	3	32	0.5	50	mean_squared_error	0.1	Adam
8-2	-0.133267	LeakyReLU	sigmoid	sigmoid	3	32	0.5	50	mean_squared_error	0.1	Adam
8-3	-0.0763924	LeakyReLU	sigmoid	linear	3	32	0.5	50	mean_squared_error	0.1	Adam

### Sheet: Test_Results_AE_1000G
model	mse_validation	rmse_validation	mean_test_score_gs	activation	activation_bneck	activation_last	n_ae_layers	batch_size	dropout_rate	max_epochs	loss	max_bneck_size	optimizer	n_SNPs_in	n_deepf_out
1KGP_RaiseGenic_GS_1_DEX	-0.0361386	0.190102	-0.0383688	LeakyReLU	LeakyReLU	sigmoid	1	32	0	50	mean_squared_error	0.1	Adam	4093	410
1KGP_RaiseGenic_GS_2_metab	-0.0708576	0.266191	-0.0708756	LeakyReLU	sigmoid	sigmoid	1	32	0.5	50	mean_squared_error	0.1	Adam	27870	441
