## Supplementary Table S05 for "A translational multimodal machine-learning prototype predicting valproate response in epilepsy treatment"

### Sheet: Discovery_Descriptives
	response N=156	non-response N=173	OR	p.overall
cohort:
test-disc	63 (40.385%)	70 (40.462%)
train-disc	93 (59.615%)	103 (59.538%)	1.00 [0.64;1.55]	1.000
gender:
female	91 (58.333%)	100 (57.803%)
male	65 (41.667%)	73 (42.197%)	1.02 [0.66;1.59]	1.000
patient_age	44.052 (17.878)	47.846 (17.712)		0.062
age_onset_overall	21.647 (17.465)	20.580 (16.052)		0.583
PC1	0.020 (0.018)	0.016 (0.023)		0.053
PC2	-0.004 (0.011)	-0.005 (0.033)		0.780
PC3	0.001 (0.011)	-0.003 (0.046)		0.212
PC4	-0.001 (0.011)	0.001 (0.033)		0.440
autism_combined: present	0 (0%)	0 (0%)	NA	NA
intellectual_disability_combined: present	10 (6.410%)	12 (6.936%)	1.09 [0.45;2.67]	1.000
psychosis_combined: present	6 (3.846%)	10 (5.780%)	1.52 [0.54;4.64]	0.577
spasms_seizures: present	0 (0%)	0 (0%)	NA	NA
focal_epileptiform_discharges: present	49 (31.410%)	88 (50.867%)	2.25 [1.44;3.56]	0.001
photoparoxysmal_reaction: present	5 (3.205%)	0 (0.000%)	inf	0.023
epileptiform_unspecified: present	8 (5.128%)	12 (6.936%)	1.37 [0.54;3.63]	0.650
focal_seizures_combined: present	90 (57.692%)	149 (87.135%)	4.92 [2.88;8.69]	<0.001
fever_related_seizures_combined: present	15 (9.615%)	24 (13.873%)	1.51 [0.76;3.06]	0.307
bilateral_seizures_combined: present	70 (45.161%)	106 (61.272%)	1.92 [1.24;2.99]	0.005
pharmacoresistant_combined: present	65 (41.667%)	110 (63.584%)	2.44 [1.57;3.82]	<0.001
generalized_seizures_combined: present	48 (30.968%)	11 (6.395%)	0.15 [0.07;0.30]	<0.001
tonic_seizures_combined: present	0 (0.000%)	1 (0.578%)	. [.;.]	1.000
atonic_seizures_combined: present	3 (1.935%)	2 (1.156%)	0.61 [0.07;4.04]	0.670
myoclonic_seizures_combined: present	24 (15.385%)	8 (4.651%)	0.27 [0.11;0.61]	0.002
absence_seizures_combined: present	24 (15.385%)	5 (2.890%)	0.17 [0.05;0.42]	<0.001
atypical_absence_seizures_combined: present	2 (1.333%)	2 (1.176%)	0.88 [0.09;8.55]	1.000
other_seizures_combined: present	1 (0.641%)	2 (1.176%)	1.73 [0.14;54.8]	1.000
generalized_epileptiform_discharges_0: present	119 (76.282%)	154 (89.017%)	2.50 [1.38;4.67]	0.003
generalized_epileptiform_discharges_11: present	14 (8.974%)	3 (1.734%)	0.19 [0.04;0.59]	0.007
generalized_epileptiform_discharges_12: present	4 (2.564%)	2 (1.156%)	0.46 [0.06;2.55]	0.428
generalized_epileptiform_discharges_18: present	19 (12.179%)	6 (3.468%)	0.26 [0.09;0.65]	0.006
generalized_epileptiform_discharges_.: present	0 (0.000%)	8 (4.624%)	inf	0.008
imaging_combined_1: present	132 (84.615%)	114 (65.896%)	0.35 [0.20;0.60]	<0.001
imaging_combined_2: present	1 (0.641%)	0 (0.000%)	-inf	0.474
imaging_combined_100: present	13 (8.333%)	31 (17.919%)	2.38 [1.22;4.91]	0.017
imaging_combined_101: present	0 (0%)	0 (0%)	NA	NA
imaging_combined_201: present	0 (0.000%)	1 (0.578%)	inf	1.000
imaging_combined_202: present	1 (0.641%)	0 (0.000%)	-inf	0.474
imaging_combined_203: present	0 (0%)	0 (0%)	NA	NA
imaging_combined_204: present	0 (0.000%)	1 (0.578%)	inf	1.000
imaging_combined_206: present	0 (0.000%)	1 (0.578%)	inf	1.000
imaging_combined_207: present	0 (0%)	0 (0%)	NA	NA
imaging_combined_208: present	0 (0.000%)	1 (0.578%)	inf	1.000
imaging_combined_302: present	0 (0%)	0 (0%)	NA	NA
imaging_combined_400: present	1 (0.641%)	0 (0.000%)	-inf	0.474
imaging_combined_402: present	0 (0.000%)	2 (1.156%)	inf	0.500
imaging_combined_403: present	0 (0.000%)	1 (0.578%)	inf	1.000
imaging_combined_500: present	3 (1.923%)	16 (9.249%)	4.97 [1.60;22.6]	0.009
imaging_combined_501: present	4 (2.564%)	5 (2.890%)	1.12 [0.28;4.81]	1.000
imaging_combined_502: present	1 (0.641%)	0 (0.000%)	-inf	0.474

### Sheet: Validation_Descriptives
	response N=46	non-response N=110	OR	p.overall
gender:
female	21 (51.220%)	33 (34.737%)
male	20 (48.780%)	62 (65.263%)	1.96 [0.93;4.18]	0.107
patient_age	32.171 (13.463)	34.916 (14.350)		0.288
age_onset_overall	13.750 (11.455)	14.593 (14.028)		0.719
PC1	0.009 (0.033)	-0.001 (0.049)	0.00 [0.00;36.1]	0.140
PC2	<0.001 (0.022)	0.004 (0.047)	6.83 [0.00;52999]	0.588
PC3	-0.002 (0.006)	0.010 (0.077)	3.440718e+07 [0.000000e+00;1.112801e+27]	0.117
PC4	0.002 (0.017)	-0.004 (0.091)	0.30 [0.00;53.5]	0.493
autism_combined: present	1 (2.439%)	5 (5.263%)	2.00 [0.29;54.1]	0.668
intellectual_disability_combined: present	5 (12.195%)	32 (33.684%)	3.55 [1.35;11.3]	0.018
psychosis_combined: present	0 (0.000%)	2 (2.105%)	inf	1.000
spasms_seizures: present	0 (0.000%)	1 (1.053%)	inf	1.000
focal_epileptiform_discharges: present	10 (24.390%)	64 (67.368%)	6.25 [2.79;15.1]	<0.001
photoparoxysmal_reaction: present	5 (12.195%)	1 (1.053%)	0.09 [0.00;0.59]	0.010
epileptiform_unspecified: present	0 (0.000%)	1 (1.053%)	inf	1.000
focal_seizures_combined: present	9 (21.951%)	67 (70.526%)	8.27 [3.60;20.7]	<0.001
fever_related_seizures_combined: present	3 (7.317%)	10 (10.526%)	1.44 [0.40;7.04]	0.754
bilateral_seizures_combined: present	11 (26.829%)	61 (64.211%)	4.80 [2.18;11.2]	<0.001
pharmacoresistant_combined: present	0 (0%)	0 (0%)	na	na
generalized_seizures_combined: present	24 (58.537%)	21 (22.105%)	0.20 [0.09;0.45]	<0.001
tonic_seizures_combined: present	1 (2.439%)	5 (5.263%)	2.00 [0.29;54.1]	0.668
atonic_seizures_combined: present	0 (0.000%)	8 (8.421%)	inf	0.105
myoclonic_seizures_combined: present	13 (31.707%)	11 (11.579%)	0.29 [0.11;0.71]	0.010
absence_seizures_combined: present	19 (46.341%)	12 (12.632%)	0.17 [0.07;0.40]	<0.001
atypical_absence_seizures_combined: present	0 (0.000%)	1 (1.053%)	inf	1.000
other_seizures_combined: present	0 (0.000%)	2 (2.105%)	inf	1.000
generalized_epileptiform_discharges_0: present	15 (36.585%)	69 (72.632%)	4.52 [2.09;10.1]	<0.001
generalized_epileptiform_discharges_11: present	13 (31.707%)	8 (8.421%)	0.20 [0.07;0.53]	0.001
generalized_epileptiform_discharges_12: present	11 (26.829%)	18 (18.947%)	0.64 [0.27;1.55]	0.423
generalized_epileptiform_discharges_18: present	2 (4.878%)	0 (0.000%)	-inf	0.089
generalized_epileptiform_discharges_.: present	41 (100.000%)	95 (100.000%)	Ref.	.
imaging_combined_1: present	34 (82.927%)	46 (48.421%)	0.20 [0.07;0.47]	<0.001
imaging_combined_2: present	41 (100.000%)	95 (100.000%)	Ref.	.
imaging_combined_100: present	0 (0.000%)	9 (9.474%)	inf	0.057
imaging_combined_101: present	1 (2.439%)	3 (3.158%)	1.20 [0.13;35.2]	1.000
imaging_combined_201: present	0 (0.000%)	6 (6.316%)	inf	0.178
imaging_combined_202: present	0 (0%)	0 (0%)	na	na
imaging_combined_203: present	1 (2.439%)	0 (0.000%)	-inf	0.301
imaging_combined_204: present	41 (100.000%)	95 (100.000%)	Ref.	.
imaging_combined_206: present	0 (0%)	0 (0%)	na	na
imaging_combined_207: present	0 (0.000%)	1 (1.053%)	inf	1.000
imaging_combined_208: present	41 (100.000%)	95 (100.000%)	Ref.	.
imaging_combined_302: present	0 (0.000%)	1 (1.053%)	inf	1.000
imaging_combined_400: present	0 (0%)	0 (0%)	na	na
imaging_combined_402: present	1 (2.439%)	1 (1.053%)	0.43 [0.01;17.0]	0.514
imaging_combined_403: present	0 (0.000%)	1 (1.053%)	inf	1.000
imaging_combined_500: present	1 (2.439%)	4 (4.211%)	1.59 [0.21;44.5]	1.000
imaging_combined_501: present	1 (2.439%)	8 (8.421%)	3.26 [0.56;84.2]	0.277
imaging_combined_502: present	0 (0%)	0 (0%)	na	na

### Sheet: Test_Train_Val_Descriptives
	test-disc N=133	train-disc N=196	val N=156	p.test-disc vs train-disc	p.test-disc vs val	p.train-disc vs val
PHENOTYPE:				1.000	0.004	0.003
response	63 (47.368%)	93 (47.449%)	46 (29.487%)
non-response	70 (52.632%)	103 (52.551%)	110 (70.513%)
gender:				0.041	0.102	<0.001
female	67 (50.376%)	124 (63.265%)	54 (39.706%)
male	66 (49.624%)	72 (36.735%)	82 (60.294%)
patient_age	46.165 (17.362)	45.830 (18.257)	34.088 (14.096)	0.984	<0.001	<0.001
age_onset_overall	21.060 (16.303)	21.106 (17.059)	14.336 (13.257)	1.000	0.002	0.001
PC1	0.020 (0.018)	0.017 (0.023)	0.002 (0.045)	0.546	<0.001	<0.001
PC2	-0.004 (0.008)	-0.006 (0.031)	0.003 (0.041)	0.820	0.232	0.040
PC3	0.001 (0.007)	-0.003 (0.044)	0.006 (0.065)	0.815	0.615	0.212
PC4	<0.001 (0.005)	0.001 (0.032)	-0.002 (0.077)	0.988	0.938	0.854
autism_combined: present	0 (0.000%)	0 (0.000%)	6 (4.412%)	.	0.030	0.009
intellectual_disability_combined: present	6 (4.511%)	16 (8.163%)	37 (27.206%)	0.282	<0.001	<0.001
psychosis_combined: present	7 (5.263%)	9 (4.592%)	2 (1.471%)	0.987	0.301	0.316
spasms_seizures: present	0 (0.000%)	0 (0.000%)	1 (0.735%)	.	1.000	0.819
focal_epileptiform_discharges: present	54 (40.602%)	83 (42.347%)	74 (54.412%)	0.841	0.060	0.060
photoparoxysmal_reaction: present	2 (1.504%)	3 (1.531%)	6 (4.412%)	1.000	0.423	0.423
epileptiform_unspecified: present	7 (5.263%)	13 (6.633%)	1 (0.735%)	0.783	0.052	0.052
focal_seizures_combined: present	93 (70.992%)	146 (74.490%)	76 (55.882%)	0.568	0.022	0.002
fever_related_seizures_combined: present	14 (10.526%)	25 (12.755%)	13 (9.559%)	0.951	0.951	0.951
bilateral_seizures_combined: present	70 (53.030%)	106 (54.082%)	72 (52.941%)	1.000	1.000	1.000
pharmacoresistant_combined: present	67 (50.376%)	108 (55.102%)	0 (0.000%)	0.465	<0.001	<0.001
generalized_seizures_combined: present	26 (19.549%)	33 (17.010%)	45 (33.088%)	0.660	0.026	0.003
tonic_seizures_combined: present	1 (0.752%)	0 (0.000%)	6 (4.412%)	0.405	0.180	0.014
atonic_seizures_combined: present	4 (3.008%)	1 (0.513%)	8 (5.882%)	0.244	0.397	0.013
myoclonic_seizures_combined: present	14 (10.526%)	18 (9.231%)	24 (17.647%)	0.842	0.200	0.108
absence_seizures_combined: present	15 (11.278%)	14 (7.143%)	31 (22.794%)	0.271	0.028	<0.001
atypical_absence_seizures_combined: present	2 (1.538%)	2 (1.053%)	1 (0.735%)	1.000	1.000	1.000
other_seizures_combined: present	2 (1.515%)	1 (0.515%)	2 (1.471%)	0.857	1.000	0.857
generalized_epileptiform_discharges_0: present	107 (80.451%)	166 (84.694%)	84 (61.765%)	0.392	0.002	<0.001
generalized_epileptiform_discharges_11: present	8 (6.015%)	9 (4.592%)	21 (15.441%)	0.750	0.033	0.004
generalized_epileptiform_discharges_12: present	3 (2.256%)	3 (1.531%)	29 (21.324%)	0.689	<0.001	<0.001
generalized_epileptiform_discharges_18: present	12 (9.023%)	13 (6.633%)	2 (1.471%)	0.555	0.036	0.075
generalized_epileptiform_discharges_.: present	3 (2.256%)	5 (2.551%)	0 (0.000%)	1.000	0.179	0.179
imaging_combined_1: present	96 (72.180%)	150 (76.531%)	80 (58.824%)	0.446	0.044	0.003
imaging_combined_2: present	1 (0.752%)	0 (0.000%)	0 (0.000%)	0.494	0.494	.
imaging_combined_100: present	22 (16.541%)	22 (11.224%)	9 (6.618%)	0.220	0.055	0.220
imaging_combined_101: present	0 (0.000%)	0 (0.000%)	4 (2.941%)	.	0.122	0.055
imaging_combined_201: present	0 (0.000%)	1 (0.510%)	6 (4.412%)	1.000	0.044	0.044
imaging_combined_202: present	0 (0.000%)	1 (0.510%)	0 (0.000%)	1.000	.	1.000
imaging_combined_203: present	0 (0.000%)	0 (0.000%)	1 (0.735%)	.	1.000	0.819
imaging_combined_204: present	1 (0.752%)	0 (0.000%)	0 (0.000%)	0.494	0.494	.
imaging_combined_206: present	0 (0.000%)	1 (0.510%)	0 (0.000%)	1.000	.	1.000
imaging_combined_207: present	0 (0.000%)	0 (0.000%)	1 (0.735%)	.	1.000	0.819
imaging_combined_208: present	0 (0.000%)	1 (0.510%)	0 (0.000%)	1.000	.	1.000
imaging_combined_302: present	0 (0.000%)	0 (0.000%)	1 (0.735%)	.	1.000	0.819
imaging_combined_400: present	0 (0.000%)	1 (0.510%)	0 (0.000%)	1.000	.	1.000
imaging_combined_402: present	2 (1.504%)	0 (0.000%)	2 (1.471%)	0.251	1.000	0.251
imaging_combined_403: present	0 (0.000%)	1 (0.510%)	1 (0.735%)	1.000	1.000	1.000
imaging_combined_500: present	7 (5.263%)	12 (6.122%)	5 (3.676%)	0.931	0.931	0.931
imaging_combined_501: present	4 (3.008%)	5 (2.551%)	9 (6.618%)	1.000	0.410	0.374
imaging_combined_502: present	0 (0.000%)	1 (0.510%)	0 (0.000%)	1.000	.	1.000
conf_type:				.	<0.001	.
FN	25 (18.797%)	0 (.%)	9 (5.769%)
FP	22 (16.541%)	0 (.%)	55 (35.256%)
TN	48 (36.090%)	0 (.%)	55 (35.256%)
TP	38 (28.571%)	0 (.%)	37 (23.718%)
