## Supplementary Table S06 for "A translational multimodal machine-learning prototype predicting valproate response in epilepsy treatment"

### Sheet: xgb_full_results_all_models
Cohort	Test-Discovery						Test-Discovery	Validation-Full (70% non-responders)	Validation-Balanced (1:1)
Dataset	PBSNP	PBSEQ	CLIN	PBSNP+PBSEQ	PBSNP+CLIN	PBSEQ+CLIN	PBSNP+PBSEQ+CLIN
errorRate	0.492424	0.601449	0.434783	0.478571	0.414286	0.463768	0.335714	0.410256	0.369565
R2	0.000242072	0.0463138	0.0170275	0.00201839	0.0302775	0.005251	0.108158	0.0796018	0.0774194
Chi2.p	1	0.0188986	0.173014	0.72305	0.059123	0.495868	0.000197574	0.000821584	0.0144285
Accuracy	0.507576	0.398551	0.565217	0.521429	0.585714	0.536232	0.664286	0.589744	0.630435
Kappa	0.0151515	-0.202899	0.130435	0.0428571	0.171429	0.0724638	0.328571	0.235762	0.26087
AccuracyLower	0.419187	0.316238	0.478245	0.435431	0.499456	0.449411	0.579633	0.508257	0.523449
AccuracyUpper	0.595617	0.485315	0.64933	0.606501	0.668267	0.621464	0.741821	0.667754	0.728773
AccuracyNull	0.5	0.5	0.5	0.5	0.5	0.5	0.5	0.705128	0.5
AccuracyPValue	0.465342	0.993363	0.0737959	0.336378	0.0257618	0.221858	6.28147e-05	0.999205	0.00801014
McnemarPValue	0.0824779	0.0157433	0.897279	0.01455	0.148635	1	0.770493	1.85508e-08	0.0100973
Sensitivity	0.393939	0.231884	0.550725	0.371429	0.5	0.536232	0.642857	0.804348	0.804348
Specificity	0.621212	0.565217	0.57971	0.671429	0.671429	0.536232	0.685714	0.5	0.456522
Pos_Pred_Value	0.509804	0.347826	0.567164	0.530612	0.603448	0.536232	0.671642	0.402174	0.596774
Neg_Pred_Value	0.506173	0.423913	0.56338	0.516484	0.573171	0.536232	0.657534	0.859375	0.7
F1	0.444444	0.278261	0.558824	0.436975	0.546875	0.536232	0.656934	0.536232	0.685185
Prevalence	0.5	0.5	0.5	0.5	0.5	0.5	0.5	0.294872	0.5
Detection_Rate	0.19697	0.115942	0.275362	0.185714	0.25	0.268116	0.321429	0.237179	0.402174
Detection_Prevalence	0.386364	0.333333	0.485507	0.35	0.414286	0.5	0.478571	0.589744	0.673913
Balanced_Accuracy	0.507576	0.398551	0.565217	0.521429	0.585714	0.536232	0.664286	0.652174	0.630435
AUC	0.546143	0.425226	0.639992	0.540816	0.594082	0.615732	0.661837	0.736561	0.728261
FPR	0.378788	0.434783	0.42029	0.328571	0.328571	0.463768	0.314286	0.5	0.543478
FNR	0.606061	0.768116	0.449275	0.628571	0.5	0.463768	0.357143	0.195652	0.195652
FDR	0.490196	0.652174	0.432836	0.469388	0.396552	0.463768	0.328358	0.597826	0.403226
FOR	0.493827	0.576087	0.43662	0.483516	0.426829	0.463768	0.342466	0.140625	0.3
LR+	1.04	0.533333	1.31034	1.13043	1.52174	1.15625	2.04545	1.6087	1.48
LR-	0.97561	1.35897	0.775	0.93617	0.744681	0.864865	0.520833	0.391304	0.428571
DOR	1.066	0.392453	1.69077	1.20751	2.04348	1.33691	3.92727	4.11111	3.45333
