## Supplementary Table S07 for "A translational multimodal machine-learning prototype predicting valproate response in epilepsy treatment"

### Sheet: Descr
	FN N=25	FP N=22	TN N=48	TP N=38	p.FN vs TP	p.FP vs TN
PHENOTYPE:					.	.
response	25 (100.000%)	0 (0.000%)	0 (0.000%)	38 (100.000%)
non-response	0 (0.000%)	22 (100.000%)	48 (100.000%)	0 (0.000%)
gender:					0.599	0.995
female	9 (36.000%)	13 (59.091%)	25 (52.083%)	20 (52.632%)
male	16 (64.000%)	9 (40.909%)	23 (47.917%)	18 (47.368%)
patient_age	48.640 (17.844)	42.048 (16.788)	52.023 (16.175)	40.184 (16.739)	0.210	0.120
age_onset_overall	17.261 (16.490)	18.925 (11.416)	22.111 (17.688)	23.237 (16.721)	0.512	0.887
PC1	0.028 (0.005)	0.018 (0.022)	0.019 (0.019)	0.019 (0.019)	0.212	0.998
PC2	-0.007 (0.003)	-0.003 (0.009)	-0.003 (0.008)	-0.002 (0.010)	0.141	1.000
PC3	0.003 (0.003)	0.001 (0.008)	<0.001 (0.007)	<0.001 (0.008)	0.461	0.881
PC4	0.002 (0.004)	<0.001 (0.005)	-0.001 (0.005)	-0.001 (0.006)	0.113	0.948
autism_combined: absent	25 (100.000%)	22 (100.000%)	48 (100.000%)	38 (100.000%)	.	.
intellectual_disability_combined: present	1 (4.000%)	1 (4.545%)	3 (6.250%)	1 (2.632%)	1.000	1.000
psychosis_combined: present	1 (4.000%)	1 (4.545%)	3 (6.250%)	2 (5.263%)	1.000	1.000
spasms_seizures: absent	25 (100.000%)	22 (100.000%)	48 (100.000%)	38 (100.000%)	.	.
focal_epileptiform_discharges: present	12 (48.000%)	9 (40.909%)	27 (56.250%)	6 (15.789%)	0.039	0.525
photoparoxysmal_reaction: present	1 (4.000%)	0 (0.000%)	0 (0.000%)	1 (2.632%)	1.000	.
epileptiform_unspecified: present	3 (12.000%)	2 (9.091%)	2 (4.167%)	0 (0.000%)	0.348	0.702
focal_seizures_combined: present	23 (92.000%)	18 (85.714%)	42 (89.362%)	10 (26.316%)	<0.001	0.834
fever_related_seizures_combined: present	3 (12.000%)	3 (13.636%)	6 (12.500%)	2 (5.263%)	0.755	1.000
bilateral_seizures_combined: present	15 (62.500%)	13 (59.091%)	31 (64.583%)	11 (28.947%)	0.057	1.000
pharmacoresistant_combined: present	11 (44.000%)	14 (63.636%)	32 (66.667%)	10 (26.316%)	0.351	1.000
generalized_seizures_combined: present	1 (4.000%)	3 (13.636%)	1 (2.083%)	21 (55.263%)	<0.001	0.133
tonic_seizures_combined: present	0 (0.000%)	1 (4.545%)	0 (0.000%)	0 (0.000%)	.	0.468
atonic_seizures_combined: present	1 (4.000%)	1 (4.545%)	1 (2.083%)	1 (2.632%)	1.000	1.000
myoclonic_seizures_combined: present	1 (4.000%)	2 (9.091%)	0 (0.000%)	11 (28.947%)	0.059	0.159
absence_seizures_combined: present	1 (4.000%)	1 (4.545%)	2 (4.167%)	11 (28.947%)	0.059	1.000
atypical_absence_seizures_combined: present	0 (0.000%)	2 (9.091%)	0 (0.000%)	0 (0.000%)	.	0.210
other_seizures_combined: present	0 (0.000%)	0 (0.000%)	1 (2.128%)	1 (2.632%)	1.000	1.000
generalized_epileptiform_discharges_0: present	23 (92.000%)	18 (81.818%)	44 (91.667%)	22 (57.895%)	0.024	0.373
generalized_epileptiform_discharges_11: present	1 (4.000%)	1 (4.545%)	1 (2.083%)	5 (13.158%)	0.799	0.799
generalized_epileptiform_discharges_12: present	0 (0.000%)	0 (0.000%)	0 (0.000%)	3 (7.895%)	0.292	.
generalized_epileptiform_discharges_18: present	1 (4.000%)	2 (9.091%)	1 (2.083%)	8 (21.053%)	0.224	0.449
generalized_epileptiform_discharges_.: present	0 (0.000%)	1 (4.545%)	2 (4.167%)	0 (0.000%)	.	1.000
imaging_combined_1: present	23 (92.000%)	13 (59.091%)	27 (56.250%)	33 (86.842%)	0.832	1.000
imaging_combined_2: present	0 (0.000%)	0 (0.000%)	0 (0.000%)	1 (2.632%)	1.000	.
imaging_combined_100: present	2 (8.000%)	6 (27.273%)	14 (29.167%)	0 (0.000%)	0.184	1.000
imaging_combined_101: absent	25 (100.000%)	22 (100.000%)	48 (100.000%)	38 (100.000%)	.	.
imaging_combined_201: absent	25 (100.000%)	22 (100.000%)	48 (100.000%)	38 (100.000%)	.	.
imaging_combined_202: absent	25 (100.000%)	22 (100.000%)	48 (100.000%)	38 (100.000%)	.	.
imaging_combined_203: absent	25 (100.000%)	22 (100.000%)	48 (100.000%)	38 (100.000%)	.	.
imaging_combined_204: present	0 (0.000%)	1 (4.545%)	0 (0.000%)	0 (0.000%)	.	0.468
imaging_combined_206: absent	25 (100.000%)	22 (100.000%)	48 (100.000%)	38 (100.000%)	.	.
imaging_combined_207: absent	25 (100.000%)	22 (100.000%)	48 (100.000%)	38 (100.000%)	.	.
imaging_combined_208: absent	25 (100.000%)	22 (100.000%)	48 (100.000%)	38 (100.000%)	.	.
imaging_combined_302: absent	25 (100.000%)	22 (100.000%)	48 (100.000%)	38 (100.000%)	.	.
imaging_combined_400: absent	25 (100.000%)	22 (100.000%)	48 (100.000%)	38 (100.000%)	.	.
imaging_combined_402: present	0 (0.000%)	0 (0.000%)	2 (4.167%)	0 (0.000%)	.	1.000
imaging_combined_403: absent	25 (100.000%)	22 (100.000%)	48 (100.000%)	38 (100.000%)	.	.
imaging_combined_500: present	0 (0.000%)	1 (4.545%)	4 (8.333%)	2 (5.263%)	1.000	1.000
imaging_combined_501: present	0 (0.000%)	1 (4.545%)	1 (2.083%)	2 (5.263%)	0.872	0.872
imaging_combined_502: absent	25 (100.000%)	22 (100.000%)	48 (100.000%)	38 (100.000%)	.	.
