## Supplementary Table S08 for "A translational multimodal machine-learning prototype predicting valproate response in epilepsy treatment"

### Sheet: avoidableDelay
Success rates and sources					Avoidable delay
current state			source		As is	1st	2nd	3rd	total
	Median days to failure for UARs (better for VPA)	90	SANAD I Arm B, Marson et al. 2007		responders %	0.505	0.116	0.041	0.662
	Median days to failure for ISC (better for VPA)	234	SANAD I Arm B, Marson et al. 2007		Cumulative responders %	0.505	0.621	0.662	0.662
	Median days to failure mean	162			Remaining Non-responders %	0.495	0.379	0.338	0.338
	share of Drug-resistent epilepsy	0.338	Chen, Brodie et al. 2018: 1-0.662
					avoidable delay in days		18.792	13.284	32.076
VPA as 1st ASM	success rate in pop	0.505	Chen, Brodie et al. 2018
	failure rate in pop	0.495			Fixed total share of responders
	success rate +1%	0.515
	final classifier	0.59			+1%	1st	2nd	3rd	total
					responders %	0.515	0.108611	0.0383885	0.662
2nd ASM	success rate in pop	0.116	Chen, Brodie et al. 2018		Cumulative responders %	0.515	0.623611	0.662	0.662
	est. success rate among non-responders to 1st	0.234343			Remaining Non-responders %	0.485	0.376389	0.338	0.338
	est. failure rate among non-responders to 1st	0.765657
					avoidable delay in days		17.5951	12.4379	30.0329
3rd ASM	success rate in pop	0.041	Chen, Brodie et al. 2018						2.04306	diff to as-is
	est. success rate among non-responders to 1, 2	0.108179							6.36943	% reduction
	est. failure rate among non-responders to 1, 2	0.891821
					final classifier	1st	2nd	3rd	total
Assumptions and procedure					responders %	0.59	0.0531975	0.0188025	0.662
					Cumulative responders %	0.59	0.643197	0.662	0.662
• The avoidable delay relates to the partition of patients who do not respond to the 1st ASM, but to 2nd or 3rd					Remaining Non-responders %	0.41	0.356803	0.338	0.338
• This partition is weighted by empirical median days to failure for UARs or ISC (50/50 mean)
• Assuming a higher rate of responders to 1st ASM (+1% and 59% with final classifier)					avoidable delay in days		8.61799	6.09203	14.71
• Assuming a fixed overall rate of responders vs. drug resistance after 3 successive ASM regimen trials									17.366	diff to as-is
• Scaling down response rates to 2nd and 3rd ASM proportionally									54.1401	% reduction
• Calculate difference in mean avoidable delay to as-is
• Calculate % reduction of overall avoidable delay
• Estimations only for ASM regimen 1-3, as additional regimens each had incremental successes of <= 1%
